# ACEI or not to ACEI: Review on using ACEI and ARBs on COVID-19 patients: Systemic review

**DOI:** 10.1101/2023.03.25.23287550

**Authors:** Ribhav Walia

## Abstract

**Purpose and motivation of this study:** Angiotensin-converting enzyme inhibitors (ACEI) and Aldosterone receptor blockers (ARBs) are one most commonly used drugs for the treatment of cardiovascular disease among other comorbidities. As multiple studies have shown that covid virus binds to the ACE2 receptor for entry into the cell. ACEI and ARBs are shown to modulate the ACE2 receptor hence, it is important to see if there are any correlations between the use of medicine and the infectivity of COVID-19. The purpose of this study is to find if the use of ACEI /ARBs can in fact increase or decrease the spread of COVID-19.

**Method:** This is a systemic review study during which all studies which helped us answer the question, of how the use of ACEI and ARBs can affect the transmission of the COVID-19 virus, were analyzed and reviewed to draw a conclusion about clinical safety and requirements of ACEI and ARBs in COVID-19 patients.

**Result:** After a complete review of all the available data very conflicting results were found. Many studies showed an increase in the transmission of COVID-19 while others showed a decreased risk of COVID-19 transmission with ACEI and ARBs use. Both results were statistically significant.

**Conclusion:** With these conflicting results the question we started with comes up again. Should we or should we not use ACEI & ARBs with covid patients? What should be the best clinical response with the use of ACEI & ARBs if it modulates transmission? To answer these, one must look not only at the statistically significant results of studies but also at the disease progression without ACEI & ARBs treatment regimes. Due to the small amount of data, there is currently no clear conclusive evidence to suggest that ACE inhibitors either increase or decrease the risk of COVID-19 transmission or the severity of the disease. Thus, more and larger studies should be developed to find a concrete answer. Until that these medicines should not be discontinued as the morbidities of cardiovascular diseases are high, and the use of ACEI and ARBs is central to the treatment.
