## Supplementary material for "ACEI or not to ACEI: Review on using ACEI and ARBs on COVID-19 patients: Systemic review": Table 3:: study characterstics.xlsx

### Sheet: Sheet1
DOI	Type of study	Outcome	Measurement time point	Intervention (n)	Control	Effect estimate	P value	Notes	Risk of bias	Certainty of evidence
doi: 10.2217/pgs-2020-0048	Review	it is possible that variants along the RAAS that impact ACE2 levels may impact the progression of COVID-19	NA	NA	NA	NA	NA	NA	↑	+
DOI: 10.26355/eurrev_202101_24424	retrospective study	A significant difference between SARS-CoV-2 infected and not infected PLRNH was observed in the percentage of those receiving chronic treatment with Angiotensin II receptor blockers (ARBs) (18.6 vs. 9.5%, p= 0.012).	NA	452 total patients, ARBs (71)	No ARBs (383)	[OR 1.95 (95%CI 1.03-3.72)	p=0.041	NA	↑	+
DOI: 10.1371/journal.pone.0247548	cohort study	ACEI/ARBs were slightly more likely to be diagnosed with COVID-19 (18.7% vs 15.0%) than individuals not taking those medications in unadjusted analyses After adjustment decreased risk of being diagnosed with COVID-19 (OR 0.60, 95% CI 0.44–0.81). the association between ACE/ARB use and COVID-19 infection remained highly significant after adjusting for the propensity score and these variables (OR 0…	March 4 and May 17, 2020	1,499 of the 9,101 household contacts were taking an ACEI or an ARB.	7602 no drug	OR 0.65, 95% CI 0.48–0.87	p = 0.00	NA	↑	+
DOI: 10.1111/bcpt.13600	Review	NA	NA	NA	NA	NA	NA	NA	↑	NA
DOI: 10.1097/FJC.0000000000000894	Review	NA	NA	NA	NA	NA	NA	NA	↑	NA
DOI: 10.1016/j.ajem.2020.04.035	Review	NA	NA	NA	NA	NA	NA	NA	↑	NA
PMID: 32538775	Abstract	NA	NA	NA	NA	NA	NA	NA	↑↑↑	NA
DOI: 10.1038/s41467-020-19145-6	Review	NA	NA	NA	NA	NA	NA	NA	↑	NA
DOI: 10.1016/j.dsx.2020.04.040	Review	NA	NA	NA	NA	NA	NA	NA	↑	NA
DOI: 10.1016/j.ejphar.2021.173899	Review	NA	NA	NA	NA	NA	NA	NA	↑	NA
DOI: 10.3892/ijmm.2020.4608	Review	NA	NA	NA	NA	NA	NA	NA	↑	NA
DOI: 10.2174/1573405617666210204212024	Review	NA	NA	NA	NA	NA	NA	NA	↑	NA
DOI: 10.1093/cvr/cvaa293	Review	NA	NA	NA	NA	NA	NA	NA	↑	NA
DOI: 10.2174/1574891X15999200918144833	Review	NA	NA	NA	NA	NA	NA	NA	↑	NA
DOI: 10.1016/j.cct.2021.106330	Retrospective studies	RAMIC is designed to assess the efficacy of treatment with ramipril for 14 days to decrease ICU admission, mechanical ventilator use and mortality in patients with COVID-19 and leverages virtual study visits and endpoint adjudication to mitigate risk of infection and to preserve PPE	14 days.	510 patients–340 receiving ramipril	170 receiving placebo	NA	NA	NA	↑	+
DOI: 10.3389/fphar.2022.798349	Experimental Design	Oral lisinopril increased the ACE2 protein index across all tissues (p < 0.0001 vs. control). In contrast, the combination of lisinopril plus losartan did not increase ACE2 levels in any tissue (p = 0.89 vs. control) and even decreased tissue expression of the Ace2 gene (p < 0.001 vs. control).	42 days	NA	NA	NA	NA	NA	↑↑	+
doi: 10.1186/s40779-020-00240-0	Review	NA	NA	NA	NA	NA	NA	NA	↑	NA
doi: 10.3390/vaccines10040513	Review	NA	NA	NA	NA	NA	NA	NA	↑	NA
doi: 10.1186/s12916-022-02397-y	systematic literature Review	NA	NA	NA	NA	NA	NA	NA	↑	NA
doi: 10.1016/j.cell.2020.02.052	Review	NA	NA	NA	NA	NA	NA	NA	↑	NA
DOI: 10.1161/CIRCULATIONAHA.104.510461	Experimental Design	Rats medicated with losartan or the combination of losartan and lisinopril showed significant increases in ACE2 activity, whereas ACE2 activity did not change in the lisinopril-treated group.	12 days	total 36 rats of which tap water to with lisinopril (n=8), losartan (n=8), or both drugs at the same doses (n=8)	tap water (vehicle, n=12	cardiac ACE2 mRNA increased by 4.7-fold or 2.8-fold in rats medicated with either lisinopril or losartan, respectively.	P<0.05	NA	↑	+
doi: 10.1681/ASN.2016070734	Review	NA	NA	NA	NA	NA	NA	NA	↑	NA
DOI: 10.1038/s41569-019-0244-8	Review	NA	NA	NA	NA	NA	NA	NA	↑	NA
DOI: 10.1016/j.mehy.2020.110231	Review	NA	NA	NA	NA	NA	NA	NA	↑	NA
doi: 10.4172/jcs.1000111	Review	NA	NA	NA	NA	NA	NA	NA	↑	NA
DOI: 10.1097/HJH.0000000000002450	Review	NA	NA	NA	NA	NA	NA	NA	↑	NA
DOI: 10.1016/j.biopha.2017.05.062	Experimental Design	NA	6 weeks	NA	NA	NA	NA	NA	↑↑↑	+
